# Dissecting the genetic complexity of myalgic encephalomyelitis/chronic fatigue syndrome via deep learning-powered genome analysis

**DOI:** 10.1101/2025.04.15.25325899

**Authors:** Sai Zhang, Fereshteh Jahanbani, Varuna Chander, Martin Kjellberg, Menghui Liu, Katherine A. Glass, David S. Iu, Faraz Ahmed, Han Li, Rajan Douglas Maynard, Tristan Chou, Johnathan Cooper-Knock, Martin Jinye Zhang, Durga Thota, Michael Zeineh, Jennifer K. Grenier, Andrew Grimson, Maureen R. Hanson, Michael P. Snyder

**Affiliations:** Department of Genetics, Center for Genomics and Personalized Medicine, Stanford University School of Medicine, Stanford, CA, USA; Department of Epidemiology, University of Florida, Gainesville, FL, USA; Department of Biostatistics & Biomedical Engineering, Genetics Institute, McKnight Brain Institute, University of Florida, Gainesville, FL, USA; Department of Molecular Biology and Genetics, Cornell University, Ithaca, NY, USA; Genomics Facility, Biotechnology Resource Center, Cornell University, Ithaca, NY, USA; School of Mathematical Sciences and LPMC, Nankai University, Tianjin, China; Sheffield Institute for Translational Neuroscience, University of Sheffield, Sheffield, UK; Ray and Stephanie Lane Computational Biology Department, Carnegie Mellon University, Pittsburgh, PA, USA; Department of Radiology, Stanford University School of Medicine, Stanford, CA, USA

## Abstract

Myalgic encephalomyelitis/chronic fatigue syndrome (ME/CFS) is a complex, heterogeneous, and systemic disease defined by a suite of symptoms, including unexplained persistent fatigue, post-exertional malaise (PEM), cognitive impairment, myalgia, orthostatic intolerance, and unrefreshing sleep. The disease mechanism of ME/CFS is unknown, with no effective curative treatments. In this study, we present a multi-site ME/CFS whole-genome analysis, which is powered by a novel deep learning framework, HEAL2. We show that HEAL2 not only has predictive value for ME/CFS based on personal rare variants, but also links genetic risk to various ME/CFS-associated symptoms. Model interpretation of HEAL2 identifies 115 ME/CFS-risk genes that exhibit significant intolerance to loss-of-function (LoF) mutations. Transcriptome and network analyses highlight the functional importance of these genes across a wide range of tissues and cell types, including the central nervous system (CNS) and immune cells. Patient-derived multi-omics data implicate reduced expression of ME/CFS risk genes within ME/CFS patients, including in the plasma proteome, and the transcriptomes of B and T cells, especially cytotoxic CD4 T cells, supporting their disease relevance. Pan-phenotype analysis of ME/CFS genes further reveals the genetic correlation between ME/CFS and other complex diseases and traits, including depression and long COVID-19. Overall, HEAL2 provides a candidate genetic-based diagnostic tool for ME/CFS, and our findings contribute to a comprehensive understanding of the genetic, molecular, and cellular basis of ME/CFS, yielding novel insights into therapeutic targets. Our deep learning model also offers a potent, broadly applicable framework for parallel rare variant analysis and genetic prediction for other complex diseases and traits.
