## Supplementary Table 1 for "Dissecting the genetic complexity of myalgic encephalomyelitis/chronic fatigue syndrome via deep learning-powered genome analysis"

### Sheet: Suppl_Table_1
Symptom	HEAL2.acc	HEAL.acc
Unrefreshing sleep	0.795031	0.732919
Fatigue after ill	0.78882	0.714286
Disabling fatigue	0.78125	0.7
Malaise after exertion (>24h)	0.770186	0.708075
Worsen with stress	0.763975	0.73913
Trouble concentrating	0.763975	0.701863
Muscle discomfort	0.73913	0.652174
Worsen after exertion (>24h)	0.73913	0.689441
Difficulty finding/saying words	0.735484	0.683871
Sleep problems	0.732919	0.708075
Symptom fluctuation	0.732919	0.670807
Brain fog	0.732919	0.695652
Sensitivity to light/noise	0.726708	0.652174
Muscle weakness	0.720497	0.695652
Short-term memory problems	0.714286	0.689441
Muscle pain	0.701863	0.664596
Difficulty retaining/recalling info	0.689441	0.639752
IBS symptoms	0.68323	0.596273
Intolerance to heat/cold	0.677019	0.590062
Intolerance to exercise	0.677019	0.652174
Slow thinking	0.664596	0.627329
Joint pain	0.652174	0.602484
Marked fatigue after exertion	0.645963	0.645963
Difficulty understanding	0.63354	0.621118
New headache	0.627329	0.57764
Pain after exertion	0.627329	0.614907
Stiffness in mornings	0.627329	0.614907
Lightheaded	0.621118	0.546584
Tender glands	0.614907	0.590062
Flu symptoms	0.614907	0.614907
Muscle twitching	0.606452	0.593548
Difficulty making decisions	0.6	0.612903
Tingling in arms/legs	0.590062	0.614907
Loss of balance	0.590062	0.57764
Cold hands/feet	0.580645	0.529032
Infection (<6mo) before symptoms	0.571429	0.428571
Disturbance in eyesight	0.571429	0.546584
Intolerance to alcohol	0.567742	0.503226
New sensitivities	0.565217	0.57764
Nausea	0.554839	0.516129
Back weakness	0.552795	0.565217
Fever/chills	0.552795	0.540373
Decreased sexual interest/function	0.546584	0.459627
Bladder problems	0.540373	0.503106
Poor coordination	0.540373	0.552795
Dizziness while standing up	0.534161	0.521739
Palpitations	0.522581	0.56129
Neck weakness	0.5125	0.5375
Frequent viral infections	0.509317	0.42236
Pain in chest/abdomen	0.496774	0.548387
Unusual sweaty	0.490683	0.490683
Airhunger	0.490683	0.465839
Weight change	0.483871	0.483871
Extreme pale	0.478261	0.440994
Intolerance to standing	0.47205	0.534161
Disorientation	0.46875	0.51875
Migraine worsen	0.416149	0.403727
Palpitations while standing up	0.360248	0.409938
Fewer viral infections	0.303226	0.406452
Less fatigue after rest	0.198758	0.273292
